# Dissecting the comprehensive relationship between blood pressure and bone mass: the observational association and pleiotropic drug targets

**DOI:** 10.64898/2026.08.17.26360637

**Authors:** Jia-Xuan Gu, Meng-Yuan Yang, Xin Li, Peng Wei, Zeng-Hui Gu, Ming-Yu Han, Jia-Sheng Yu, Wang-Jun Chen, Zheng-Rui Liao, Si-Rui Gai, Jia-Dong Zhong, Pian-Pian Zhao, Bo Zhang, Zhi-Hai Fan, Ching-Lung Cheung, David Karasik, Hou-Feng Zheng

## Abstract

**Background:** Hypertension is a major global health challenge with well-established cardiovascular risks, yet its relationship with bone mineral density and the skeletal relevance of antihypertensive-related targets remain unclear.

**Methods:** Based on individual-level data from 366,443 European-ancestry participants in the UK Biobank, this study adopted restricted cubic spline models to explore linear and nonlinear associations between systolic/diastolic blood pressure (SBP/DBP) and heel estimated bone mineral density (BMD). We stratified participants by median DBP to conduct systematic biomarker analyses covering renal, endocrine, inflammatory and metabolic indicators. Drug-target Mendelian randomization (MR) combined with colocalization and mediation analyses was further performed to identify and validate causal antihypertensive-related target genes associated with BMD.

**Results:** A significant inverted U-shaped association was identified between DBP and BMD (P-nonlinear=3.23×10^-9^), with peak BMD observed at a DBP of 80–90 mmHg, while SBP showed a trend of nonlinear correlation. Biomarker analyses revealed that renal biomarker cystatin C and endocrine biomarker IGF-1 exhibited DBP-dependent associations with BMD, mediating the nonlinear DBP-bone density relationship. Drug-target MR demonstrated that genetically proxied *MMP9* expression (ACE inhibitor-related) was negatively correlated with BMD (β=-0.036, P=2.59×10^-6^), whereas *CACNA1G* expression (T-type calcium channel blocker target) was positively associated with BMD (β=0.042, P=1.57×10^-9^).

**Conclusion:** The inverted U-shaped association between blood pressure and bone mass might partly reflected by renal dysfunction. Antihypertensive pathways mediated by *MMP9* and *CACNA1G* exert opposing effects on bone mass, implying that skeletal health should be considered when selecting antihypertensive agents for vulnerable older populations.

**Novelty and Relevance:** 

**What Is New?:** This large-scale population study identifies a significant inverted U-shaped association between diastolic blood pressure (DBP) and bone mineral density (BMD), with an optimal DBP range of 80–90 mmHg for preserving bone mass. The study reveals that renal biomarkers (cystatin C and IGF-1) exhibit DBP-dependent variation patterns that underpin the nonlinear blood pressure–bone density linkage. Using systematic drug-target Mendelian randomization and colocalization analyses, we further prioritize *MMP9* and *CACNA1G* as antihypertensive-related targets associated with bone mass.

**What Is Relevant?:** This study demonstrates a nonlinear association and clarifies biomarker-mediated renal mechanisms linking blood pressure homeostasis to bone metabolism. The drug-target MR design minimizes confounding and provides reliable genetic evidence to explain why different antihypertensive pathways exert distinct skeletal outcomes.

**Clinical/Pathophysiological Implications?:** The optimal DBP range for bone preservation is 80–90 mmHg. Both excessively low and elevated DBP disrupt cystatin C and IGF-1 homeostasis, ultimately impairing bone formation and mineralization. Differential skeletal effects of *MMP9*-related ACE inhibitor pathways and *CACNA1G*-related T-type calcium channel pathways suggest the need for individualized antihypertensive strategies.
