## Supplemental Table for "Dissecting the comprehensive relationship between blood pressure and bone mass: the observational association and pleiotropic drug targets"

### Sheet: Content
Table ID	Title
Table S1	Disease and medication taken codes used in the observational analyses
Table S2	Baseline characteristics of the study population in the analysis of the relationship between blood pressure and bone mineral density
Table S3	Results of linear and nonlinear associations between blood pressure and bone mineral density
Table S4	Baseline characteristics of individuals with low versus high diastolic blood pressure
Table S5	Associations between blood /urine biomarkers and bone mineral density in individuals with lower and higher diastolic blood pressure
Table S6	Drugs and their corresponding target genes used in drug-target Mendelian randomization analyses
Table S7	Results of drug target Mendelian randomization analyses
Table S8	Results of colocalization analyses between eQTL and eBMD GWAS data
Table S9	Results of mediation analyses

### Sheet:  Table S1
Class	Phenotype	Field ID	Code
Fracture	Fracture	20002	1626, 1627, 1628, 1629,1630, 1631, 1632, 1633, 1634, 1635, 1636, 1637, 1638, 1639, 1640, 1644, 1645, 1646, 1647, 1648, 1649,1650, 1651, 1652, 1653, 1654, 1655, 1656
		41270	M484, M4840, M4842, M4844, M4845, M4846, M4847, M4848, M4849; M84, M840, M8400, M8401, M8402, M8403, M8404, M8405, M8406, M8407, M8408, M841, M8410, M8411, M8412, M8413, M8414, M8415, M8416, M8417, M8418, M8419, M842, M8421, M8422, M8423, M8424, M8425, M8426, M8427, M8428, M843, M8430, M8435, M8436, M8437, M8438, M8439, S02, S020, S0200, S0201, S021, S0210, S0211, S022, S0220, S0221, S023, S0230,…
		41203	7338, 73381, 73382, 73383, 73384, 73385, 73386, 73387, 73388, 73389; 800, 8000, 8001, 8002, 8003, 801, 8010, 8011, 802, 8020, 8022, 8023, 8024, 8026, 8028, 803, 8030, 8031; 805, 8050, 8052, 8054, 8056, 8058; 806, 8064, 807, 8070, 8072, 8074, 808, 8080, 8082, 8084, 8088, 8089, 809, 8090, 8091;810, 8100, 811, 8110, 812, 8120, 8121, 8122, 8123, 8124, 8125, 813, 8130, 8131, 8132, 8134, 8135, 814,8140…
Fracture relevant disease	Fracture of bone in neoplastic disease	41270	M907, M9070, M9071, M9072, M9073, M9074, M9075, M9076, M9077, M9078, M9079
	Follow-up care involving removal of fracture plate and other internal fixation devices	41270	Z470
	Pathological fracture	41203	7331, 73313, 73315, 73316
		41270	M800, M8000, M8001, M8003, M8007, M8008, M801, M8010, M802, M8021, M8028, M804, M8040, M8041, M8046, M8048, M8049, M805, M8050, M8052, M8053, M8055, M8058, M808, M8080, M8081, M8082, M8086, M8088, M8089, M809, M8090, M8091, M8092, M8093, M8094, M8095, M8096, M8097, M8098, M8099; M844, M8440, M8441, M8442, M8443, M8444, M8445, M8446, M8447, M8448, M8449
	Rheumatoid arthritis	20002	1464
		41270	M053, M0530, M0538, M0539, M058, M0580, M0582, M0583, M0584, M0586, M0587, M0588, M0589; M0595, M0590, M0591, M0592, M0593, M0594, M0595, M0596, M0596, M0597, M0598, M0599; M060, M0600, M0601, M0602, M0603, M0604, M0605, M0607, M0608, M0609; M068, M0680, M0681, M0682, M0684, M0685, M0686, M0687, M0688, M0689; M069, M0690, M0691, M0692, M0693, M0694, M0695, M0696, M0697, M0698, M0699; M080, M0800,…
		41203	71400, 71401, 71402, 71403, 71404, 71405, 71406, 71407, 71408, 71409, 71423, 71424
	Ulcerative colitis	20002	1463
		41270	K51, K510, K511, K512, K513, K514, K515, K518, K519; M075, M0750, M0751, M0755, M0758, M0759, M092
	Multiple sclerosis	20002	1261
		41270	G35
		41203	3409
	Crohn's disease	20002	1462
		41270	K50, K500, K501, K508, K509, M074, M0740, M0741, M0742, M0743, M0744, M0745, M0746, M0747, M0748, M0749, M091, M0910, M0911, M0912, M0913, M0914, M0915, M0916, M0917, M0918, M0919
	Hyperthyroidism	20002	1225
		41270	E05, E050, E051, E052, E053, E054, E055, E058, E059; E062
		41203	2424, 2428, 2429, 7753
	Lupus erythematosus	20002	1381
		41270	L93, L930, L931, L932; M32, M320, M321, M328, M329, M3290
		41203	6954, 7100
	Hyperparathyroidism	41270	E21,E210,E211,E212,E213,
		41203	252058884
		20002	1611
	Cushing's syndrome	41203	2550
		20002	1239
		41270	E24,E240,E242,E244,E248,E249
Medication taken	The use of glucocorticoid	20003	1140874816, 1141167174, 1141174548, 1140874790, 1140882622, 1140882764, 1140882766, 1140882774, 1140882780, 1141179982, 1140868364, 1140874930, 1140874976, 1140883026, 1141157402, 1140874896, 1140876456, 1140878562, 1140879922, 1140879934, 1140882822, 1140882824, 1140882830, 1140882836, 1140882840, 1140882842, 1140882844, 1140882846, 1140882848, 1140882850, 1140882864, 1140882888, 1140882894, 114…

### Sheet: Table S2
	Overall	Female	Male	P
N	366443	199748	166695
Age (mean (SD))	56.72 (8.02)	56.53 (7.93)	56.95 (8.11)	<0.001
eBMD (mean (SD))	0.54 (0.12)	0.51 (0.11)	0.56 (0.12)	<0.001
DBP (mean (SD))	81.88 (10.33)	80.32 (10.21)	83.76 (10.16)	<0.001
SBP (mean (SD))	139.14 (18.63)	136.52 (19.16)	142.27 (17.46)	<0.001
PP (mean (SD))	57.26 (13.93)	56.20 (14.50)	58.52 (13.11)	<0.001
Physical activity (%)	257809 (70.4)	136299 (68.2)	121510 (72.9)	<0.001
Alchol (%)				<0.001
Never	11287 ( 3.1)	8525 ( 4.3)	2762 ( 1.7)
Previous	12310 ( 3.4)	7032 ( 3.5)	5278 ( 3.2)
Current	342846 (93.6)	184191 (92.2)	158655 (95.2)
Glucocorticoid taken(%)	14930 ( 4.1)	9179 ( 4.6)	5751 ( 3.5)	<0.001
Smoking (%)				<0.001
Never	198680 (54.2)	117436 (58.8)	81244 (48.7)
Previous	130396 (35.6)	64877 (32.5)	65519 (39.3)
Current	37367 (10.2)	17435 ( 8.7)	19932 (12.0)
Education (%)				<0.001
None	61243 (16.7)	33268 (16.7)	27975 (16.8)
College or University degree	117632 (32.1)	61636 (30.9)	55996 (33.6)
A levels/AS levels or equivalent	42292 (11.5)	24641 (12.3)	17651 (10.6)
O levels/GCSEs or equivalent	81502 (22.2)	48974 (24.5)	32528 (19.5)
CSEs or equivalent	20696 ( 5.6)	11239 ( 5.6)	9457 ( 5.7)
NVQ or HND or HNC or equivalent	24102 ( 6.6)	8587 ( 4.3)	15515 ( 9.3)
Other professional qualifications	18976 ( 5.2)	11403 ( 5.7)	7573 ( 4.5)
Fracture History (%)	18236 ( 5.0)	8020 ( 4.0)	10216 ( 6.1)	<0.001
Related disease Before (%)	26737 ( 7.3)	17405 ( 8.7)	9332 ( 5.6)	<0.001
Diabetes diagnosed(%)	16275 ( 4.4)	6129 ( 3.1)	10146 ( 6.1)	<0.001
Antihypertensive drugs taken(%)	82094 (22.4)	38089 (19.1)	44005 (26.4)	<0.001

### Sheet: Table S3
All Population
Exposure	Outcome	Model	β	SE	P
DBP	eBMD	Nonlinear			3.231049e-09
DBP	eBMD	Linear	2.335e-05	1.986e-05	0.24
SBP	eBMD	Nonlinear			1.841784e-01
SBP	eBMD	Linear	2.335e-05	1.986e-05	0.24
Subgroup of DBP ≥ 90mmHg
Exposure	Outcome	Model	β	SE	P
DBP	eBMD	Linear	-0.0003364	7.728e-05	1.34e-05
Subgroup of SBP ≥ 140mmHg
Exposure	Outcome	Model	β	SE	P
SBP	eBMD	Linear	-8.054e-05	3.382e-05	0.01723
Covariants:Assessment Center, Age,Sex,BMI,Physical Activity, Pulse Pressure, Alchol Drinking, Smoking,Education, Glucocorticoid taken,Fracture History,Related disease Before,Diabetes diagnosed,Antihypertensive drugs taken

### Sheet: Table S4
	Overall	Lower DBP Group	Higher DBP Group	P
N	406656	226211	180445
Age (mean (SD))	56.80 (8.02)	56.47 (8.26)	57.21 (7.69)	<0.001
eBMD (mean (SD))	0.54 (0.12)	0.53 (0.12)	0.54 (0.12)	<0.001
DBP (mean (SD))	82.05 (10.42)	74.18 (5.95)	90.94 (6.48)	<0.001
SBP (mean (SD))	139.62 (19.01)	130.22 (16.20)	150.39 (16.03)	<0.001
PP (mean (SD))	57.38 (14.04)	55.54 (13.72)	59.48 (14.12)	<0.001
Physical activity (%)	283861 (69.8)	159672 (70.6)	124189 (68.8)	<0.001
Alchol (%)				<0.001
Never	12904 ( 3.2)	7776 ( 3.4)	5128 ( 2.8)
Previous	14051 ( 3.5)	8659 ( 3.8)	5392 ( 3.0)
Current	379111 (93.4)	209457 (92.7)	169654 (94.2)
Glucocorticoid taken(%)	16948 ( 4.2)	10209 ( 4.5)	6739 ( 3.7)	<0.001
Smoking (%)				<0.001
Never	219017 (54.1)	122371 (54.3)	96646 (53.8)
Previous	144399 (35.7)	78476 (34.8)	65923 (36.7)
Current	41567 (10.3)	24454 (10.9)	17113 ( 9.5)
Education (%)				<0.001
None	69218 (17.2)	37342 (16.7)	31876 (17.8)
College or University degree	128591 (31.9)	74913 (33.4)	53678 (30.0)
A levels/AS levels or equivalent	46231 (11.5)	26099 (11.6)	20132 (11.3)
O levels/GCSEs or equivalent	88605 (22.0)	48640 (21.7)	39965 (22.4)
CSEs or equivalent	22379 ( 5.6)	11851 ( 5.3)	10528 ( 5.9)
NVQ or HND or HNC or equivalent	26757 ( 6.6)	13641 ( 6.1)	13116 ( 7.3)
Other professional qualifications	21030 ( 5.2)	11636 ( 5.2)	9394 ( 5.3)
Fracture History (%)	20293 ( 5.0)	10912 ( 4.8)	9381 ( 5.2)	<0.001
Related disease Before (%)	30044 ( 7.4)	17021 ( 7.5)	13023 ( 7.2)	<0.001
Diabetes diagnosed(%)	19387 ( 4.8)	11337 ( 5.0)	8050 ( 4.5)	<0.001
Antihypertensive drugs taken(%)	94519 (23.2)	45420 (20.1)	49099 (27.2)	<0.001
Microalbumin in urine (mean (SD))	21.52 (35.21)	20.39 (34.08)	22.62 (36.23)	<0.001
Creatinine (enzymatic) in urine (mean (SD))	8517.18 (5207.74)	8387.75 (5193.47)	8679.52 (5221.06)	<0.001
Potassium in urine (mean (SD))	62.16 (32.09)	62.47 (32.33)	61.77 (31.77)	<0.001
Sodium in urine (mean (SD))	74.59 (41.32)	72.21 (40.66)	77.57 (41.95)	<0.001
Albumin (mean (SD))	45.26 (2.53)	45.07 (2.53)	45.49 (2.52)	<0.001
Alkaline phosphatase (mean (SD))	82.46 (21.70)	80.88 (21.72)	84.44 (21.52)	<0.001
Alanine aminotransferase (mean (SD))	22.39 (10.14)	20.99 (9.38)	24.18 (10.78)	<0.001
Apolipoprotein A (mean (SD))	1.54 (0.26)	1.54 (0.26)	1.53 (0.26)	<0.001
Apolipoprotein B (mean (SD))	1.03 (0.23)	1.01 (0.23)	1.06 (0.23)	<0.001
Aspartate aminotransferase (mean (SD))	25.51 (6.73)	24.89 (6.46)	26.30 (6.97)	<0.001
Direct bilirubin (mean (SD))	1.77 (0.64)	1.76 (0.64)	1.78 (0.64)	<0.001
Urea (mean (SD))	5.37 (1.23)	5.38 (1.25)	5.37 (1.21)	0.006
Calcium (mean (SD))	2.38 (0.09)	2.37 (0.09)	2.39 (0.09)	<0.001
Cholesterol (mean (SD))	5.70 (1.11)	5.61 (1.11)	5.81 (1.11)	<0.001
Creatinine (mean (SD))	71.78 (14.01)	70.86 (13.94)	72.93 (14.02)	<0.001
C-reactive protein (mean (SD))	2.13 (2.40)	1.95 (2.29)	2.36 (2.50)	<0.001
Cystatin C (mean (SD))	0.90 (0.14)	0.89 (0.14)	0.91 (0.13)	<0.001
Gamma glutamyltransferase (mean (SD))	33.46 (23.59)	30.41 (21.72)	37.33 (25.23)	<0.001
Glucose (mean (SD))	5.01 (0.70)	4.97 (0.72)	5.06 (0.68)	<0.001
Glycated haemoglobin (HbA1c) (mean (SD))	35.36 (4.37)	35.21 (4.35)	35.55 (4.38)	<0.001
HDL cholesterol (mean (SD))	1.44 (0.36)	1.47 (0.37)	1.41 (0.36)	<0.001
IGF-1 (mean (SD))	21.29 (5.38)	21.37 (5.40)	21.19 (5.36)	<0.001
LDL cholesterol (mean (SD))	3.56 (0.85)	3.48 (0.84)	3.66 (0.85)	<0.001
Lipoprotein A (mean (SD))	43.98 (49.33)	43.93 (49.16)	44.05 (49.53)	0.481
Oestradiol (mean (SD))	424.11 (297.47)	445.68 (307.33)	388.00 (276.43)	<0.001
Phosphate (mean (SD))	1.16 (0.16)	1.17 (0.16)	1.14 (0.16)	<0.001
Rheumatoid factor (mean (SD))	22.17 (14.73)	22.33 (14.89)	21.97 (14.52)	0.023
SHBG (mean (SD))	50.17 (23.81)	53.57 (24.68)	45.98 (21.99)	<0.001
Total bilirubin (mean (SD))	8.75 (3.34)	8.64 (3.32)	8.88 (3.36)	<0.001
Testosterone (mean (SD))	6.51 (5.97)	5.99 (5.99)	7.14 (5.88)	<0.001
Total protein (mean (SD))	72.36 (3.90)	71.90 (3.89)	72.93 (3.83)	<0.001
Triglycerides (mean (SD))	1.68 (0.84)	1.58 (0.81)	1.80 (0.87)	<0.001
Urate (mean (SD))	307.67 (78.09)	295.92 (76.55)	322.45 (77.48)	<0.001
Vitamin D (mean (SD))	49.27 (20.19)	49.93 (20.38)	48.42 (19.91)	<0.001

### Sheet: Table S5
Biomarker	β.low	SE.low	Z.low	P.low	β.high	SE.high	Z.high	P.high
Alanine aminotransferase	0.0719884	0.00362231	19.8736	8.62557e-88	0.0770717	0.00360565	21.3753	3.06796e-101
Aspartate aminotransferase	0.0293454	0.00262986	11.1585	6.65526e-29	0.0407989	0.00245979	16.5863	9.75751e-62
Gamma glutamyltransferase	0.143584	0.00848166	16.9287	3.11223e-64	0.223554	0.00868178	25.7498	6.10473e-146
Alkaline phosphatase	0.157043	0.0088589	17.7272	2.98453e-70	0.116334	0.00766678	15.1738	5.69197e-52
Direct bilirubin	-0.00185511	0.000291847	-6.35642	2.07115e-10	0.000514516	0.000244317	2.10593	0.0352117
Total bilirubin	0.00367573	0.00138361	2.65662	0.00789363	0.0098254	0.00118685	8.27853	1.25575e-16
Albumin	0.044	0.0010887	40.4151	0	0.0197239	0.000919035	21.4615	4.94899e-102
Total protein	0.0763379	0.0017144	44.5275	0	0.0453868	0.00144238	31.4665	1.12939e-216
Creatinine	-0.0544233	0.00473631	-11.4906	1.50797e-30	-0.0254199	0.00408395	-6.22434	4.84657e-10
Cystatin C	-0.000438335	4.96447e-05	-8.82945	1.06139e-18	0.00028884	4.27297e-05	6.75969	1.38712e-11
Urea	-0.00807693	0.000504958	-15.9953	1.51638e-57	-0.00740279	0.000425721	-17.3889	1.14178e-67
Urate	0.182993	0.0250537	7.30401	2.80508e-13	0.290313	0.0227192	12.7783	2.25094e-37
Cholesterol	0.018433	0.000431097	42.7583	0	0.0132684	0.00038057	34.8644	2.07121e-265
Triglycerides	0.00514922	0.000315662	16.3125	8.91756e-60	0.00289696	0.000303114	9.55734	1.2232e-21
LDL cholesterol	0.0128325	0.000333848	38.4383	6.91692e-322	0.00902888	0.000294486	30.6598	6.83015e-206
HDL cholesterol	0.00228569	0.000138183	16.541	2.09237e-61	0.00177876	0.000114439	15.5433	1.93521e-54
Apolipoprotein A	0.00261712	0.000103309	25.3329	2.66444e-141	0.00172519	8.70169e-05	19.8259	2.26448e-87
Apolipoprotein B	0.0033093	9.20095e-05	35.9669	3.03219e-282	0.0025388	8.25603e-05	30.7508	4.25508e-207
Lipoprotein A	-0.0230925	0.0234883	-0.983149	0.325536	0.000410032	0.0203753	0.020124	0.983944
Glucose	0.0030365	0.0003025	10.038	1.05477e-23	0.00138671	0.000245375	5.65141	1.59404e-08
Glycated haemoglobin (HbA1c)	-0.0048042	0.00155257	-3.09436	0.00197271	-0.00321993	0.00139089	-2.31502	0.0206131
Testosterone	0.00472643	0.00108621	4.3513	1.35418e-05	0.0028615	0.000982489	2.9125	0.00358594
Oestradiol	-0.494204	0.28214	-1.75163	0.0798474	0.33671	0.25775	1.30635	0.191448
IGF-1	0.0188842	0.00220556	8.56208	1.11738e-17	-0.0127303	0.00187727	-6.78126	1.19506e-11
SHBG	-0.177349	0.00948767	-18.6926	6.93767e-78	-0.034002	0.00725602	-4.68603	2.78778e-06
C-reactive protein	0.00502123	0.000898949	5.58567	2.33156e-08	0.00516496	0.000832319	6.2055	5.46464e-10
Rheumatoid factor	0.0153974	0.0216566	0.710981	0.477107	-0.0126282	0.0176212	-0.716649	0.473601
Calcium	0.0012607	3.89863e-05	32.3371	1.17562e-228	0.000471672	3.30936e-05	14.2527	4.60246e-46
Phosphate	-0.000983479	6.61431e-05	-14.869	5.66473e-50	-0.000678958	5.75554e-05	-11.7966	4.18924e-32
Vitamin D	-0.02586	0.00859908	-3.0073	0.00263622	-0.103216	0.0072332	-14.2697	3.59734e-46
Creatinine (enzymatic) in urine	-44.7978	2.02607	-22.1107	3.49456e-108	-12.4916	1.74307	-7.16647	7.72527e-13
Microalbumin in urine	0.0289068	0.0269022	1.07451	0.282598	0.232566	0.0201209	11.5585	7.19935e-31
Potassium in urine	-0.249246	0.013465	-18.5107	1.99985e-76	-0.113214	0.0113282	-9.99402	1.64186e-23
Sodium in urine	0.0216477	0.0161115	1.34362	0.179073	0.00672524	0.0143129	0.469874	0.638446
β.low, SE.low, Z.low, and P.low indicate the effect estimate, standard error, Z statistic, and P value in the lower DBP group; β.high, SE.high, Z.high, and P.high indicate the corresponding results in the higher DBP group.

### Sheet: Table S6
Drug Class	Ensemble Gene ID	Drugs	Target Gene	Chr (hg19)	Start (hg19)	End (hg19)
Adrenergic neurone blockers	ENSG00000274286	betanidine	ADRA2B	2	96778624	96782310
Adrenergic neurone blockers	ENSG00000103546	debrisoquine,guanethidine	SLC6A2	16	55689516	55740104
Adrenergic neurone blockers	ENSG00000151704	betanidine	KCNJ1	11	128706210	128737268
Adrenergic neurone blockers	ENSG00000150594	betanidine	ADRA2A	10	112836790	112840658
Alpha adrenoceptor blockers	ENSG00000180176	metirosine	TH	11	2185159	2193107
Angiotensin converting enzyme inhibitors	ENSG00000159640	captopril，cilazapril，enalapril，fosinopril，lisinopril，moexipril，perindopril，quinapril，ramipril，trandolapril	ACE	17	61554422	61599205
Angiotensin converting enzyme inhibitors	ENSG00000100739	ramipril	BDKRB1	14	96722161	96735304
Angiotensin converting enzyme inhibitors	ENSG00000111144	captopril	LTA4H	12	96394606	96437298
Angiotensin converting enzyme inhibitors	ENSG00000087245	captopril	MMP2	16	55423612	55540603
Angiotensin converting enzyme inhibitors	ENSG00000100985	captopril	MMP9	20	44637547	44645200
Angiotensin-II receptor antagonists	ENSG00000144891	azilsartan,candesartan,eprosartan,irbesartan,losartan,olmesartan,telmisartan,valsartan	AGTR1	3	148415571	148460795
Angiotensin-II receptor antagonists	ENSG00000132170	telmisartan	PPARG	3	12328867	12475855
Angiotensin-II receptor antagonists	ENSG00000196549	valsartan, sacubitril	MME	3	154741913	154901497
Beta-adrenoceptor blockers	ENSG00000043591	acebutolol，atenolol，betaxolol，bisoprolol，carteolol，carvedilol，celiprolol，isoprenaline，labetalol，metoprolol，nadolol，nebivolol，oxprenolol，pindolol，practolol，propranolol，sotalol，timolol	ADRB1	10	115803806	115806667
Beta-adrenoceptor blockers	ENSG00000171873	doxazosin，prazosin，terazosin，terazosine，labetalol	ADRA1D	20	4201329	4229721
Beta-adrenoceptor blockers	ENSG00000170214	doxazosin，prazosin，terazosin，terazosine，labetalol	ADRA1B	5	159343790	159399551
Beta-adrenoceptor blockers	ENSG00000055118	sotalol	KCNH2	7	150642049	150675403
Beta-adrenoceptor blockers	ENSG00000169252	carteolol，celiprolol，isoprenaline，labetalol，pindolol，sotalol，timolol	ADRB2	5	148206156	148208196
Beta-adrenoceptor blockers	ENSG00000188778	isoprenaline	ADRB3	8	37820516	37824483
Beta-adrenoceptor blockers	ENSG00000120907	doxazosin，phenoxybenzamine，phentolamine，prazosin，tamsulosin，terazosin，terazosine，carvedilol，labetalol	ADRA1A	8	26605667	26724790
Beta-adrenoceptor blockers	ENSG00000099822	metoprolol and ivabradine,carvedilol and ivabradine	HCN2	19	589893	617159
Beta-adrenoceptor blockers	ENSG00000178394	alprenolol, propranolol,penbutolol	HTR1A	5	63256183	63258334
Beta-adrenoceptor blockers	ENSG00000135312	propranolol,penbutolol	HTR1B	6	78171948	78173490
Beta-adrenoceptor blockers	ENSG00000073756	Sotalol,metoprolol,bisoprolol	PTGS2	1	186640923	186649559
Calcium channel blocker	ENSG00000111262	nifedipine	KCNA1	12	5019071	5040527
Calcium channel blockers	ENSG00000157388	amlodipine，felodipine，isradipine，lacidipine，mibefradil，nicardipine，nifedipine，nimodipine，nisoldipine，verapamil	CACNA1D	3	53528683	53847760
Calcium channel blockers	ENSG00000182389	lacidipine，mibefradil，nimodipine，verapamil	CACNB4	2	152689290	152955593
Calcium channel blockers	ENSG00000006283	mibefradil	CACNA1G	17	48638429	48704835
Calcium channel blockers	ENSG00000007402	isradipine	CACNA2D2	3	50400233	50541675
Calcium channel blockers	ENSG00000108878	diltiazem,lercanidipine	CACNG1	17	65040706	65052909
Calcium channel blockers	ENSG00000151067	amlodipine，felodipine，isradipine，lacidipine，mibefradil，nicardipine，nifedipine，nimodipine，nisoldipine，verapamil	CACNA1C	12	2162153	2807116
Calcium channel blockers	ENSG00000196557	isradipine,mibefradil	CACNA1H	16	1203241	1271771
Calcium channel blockers	ENSG00000167535	lacidipine,manidipine,nimodipine,verapamil	CACNB3	12	49207577	49222724
Calcium channel blockers	ENSG00000100346	mibefradil	CACNA1I	22	39966758	40085742
Calcium channel blockers	ENSG00000165995	amlodipine，felodipine，isradipine，lacidipine，mibefradil，nicardipine，nifedipine，nimodipine，nisoldipine，verapamil	CACNB2	10	18429606	18830798
Calcium channel blockers	ENSG00000153956	amlodipine，felodipine，isradipine，nicardipine，nifedipine，nisoldipine	CACNA2D1	7	81575760	82073114
Calcium channel blockers	ENSG00000081248	amlodipine，felodipine，isradipine，lacidipine，mibefradil，nifedipine，nimodipine，nisoldipine，verapamil	CACNA1S	1	201008642	201081694
Calcium channel blockers	ENSG00000157184	perhexiline	CPT2	1	53662101	53679869
Calcium channel blockers	ENSG00000110090	perhexiline	CPT1A	11	68522088	68611878
Calcium channel blockers	ENSG00000067191	lacidipine，mibefradil，nimodipine，verapamil	CACNB1	17	37329709	37353956
Calcium channel blockers	ENSG00000141837	lacidipine,manidipine,cilnidipine,benidipine,verapamil,bepridil	CACNA1A	19	13317256	13734804
Calcium channel blockers	ENSG00000148408	cilnidipine,benidipine,verapamil,bepridil	CACNA1B	9	140772241	141019076
Calcium channel blockers	ENSG00000198216	bepridil	CACNA1E	1	181382238	181777219
Calcium channel blockers	ENSG00000157445	nilvadipine,bepridil	CACNA2D3	3	54156574	55108584
Calcium channel blockers	ENSG00000151062	bepridil	CACNA2D4	12	1901123	2028002
Calcium channel blockers	ENSG00000166862	bepridil	CACNG2	22	36959968	37099603
Calcium channel blockers	ENSG00000006116	bepridil	CACNG3	16	24266874	24374122
Calcium channel blockers	ENSG00000075461	bepridil	CACNG4	17	64961026	65029514
Calcium channel blockers	ENSG00000075429	bepridil	CACNG5	17	64831235	64881603
Calcium channel blockers	ENSG00000130433	bepridil	CACNG6	19	54495542	54515923
Calcium channel blockers	ENSG00000105605	bepridi	CACNG7	19	54412589	54447195
Calcium channel blockers	ENSG00000142408	bepridil	CACNG8	19	54466294	54493469
Calcium channel blockers	ENSG00000198668	nifedipine	CALM1	14	90862846	90874605
Calcium channel blockers	ENSG00000205560	perhexiline	CPT1B	22	51007290	51017899
Centrally acting antihypertensives	ENSG00000165646	alseroxylon，reserpine	SLC18A2	10	119000604	119038941
Centrally acting antihypertensives	ENSG00000145863	amobarbital，meprobamate	GABRA6	5	160974069	161129599
Centrally acting antihypertensives	ENSG00000186297	amobarbital，meprobamate	GABRA5	15	27111510	27194354
Centrally acting antihypertensives	ENSG00000109158	amobarbital，meprobamate	GABRA4	4	46920917	46996424
Centrally acting antihypertensives	ENSG00000151834	amobarbital，meprobamate	GABRA2	4	46250444	46477247
Centrally acting antihypertensives	ENSG00000184160	betanidine,clonidine	ADRA2C	4	3768075	3770251
Centrally acting antihypertensives	ENSG00000010322	moxonidine	NISCH	3	52489134	52527087
Ganglion-blocking agents	ENSG00000129749	trimetaphan	CHRNA10	11	3686817	3692614
Ganglion-blocking agents	ENSG00000080644	trimetaphan,mecamylamine	CHRNA3	15	78885394	78913637
Ganglion-blocking agents	ENSG00000117971	trimetaphan,mecamylamine	CHRNB4	15	78916461	79020096
Loop diuretics	ENSG00000124140	bumetanide	SLC12A5	20	44650356	44688784
Loop diuretics	ENSG00000124067	bumetanide	SLC12A4	16	67977377	68003504
Loop diuretics	ENSG00000074803	bumetanide，furosemide，torasemide，chlortalidone，hydroflumethiazide，methyclothiazide	SLC12A1	15	48483861	48596275
Loop diuretics	ENSG00000064651	bumetanide	SLC12A2	5	127419458	127525380
Loop diuretics	ENSG00000163399	etacrynic acid	ATP1A1	1	116915290	116952883
Other diuretics	ENSG00000163485	theobromine	ADORA1	1	203059782	203136533
Other diuretics	ENSG00000128271	theobromine	ADORA2A	22	24813847	24838328
Other diuretics	ENSG00000162551	mersalyl	ALPL	1	21835858	21904905
Other diuretics	ENSG00000184588	theobromine	PDE4B	1	66258197	66840259
Other diuretics	ENSG00000155380	mersalyl	SLC16A1	1	113454469	113499635
PSDs and aldosterone antagonists	ENSG00000162572	amiloride	SCNN1D	1	1215816	1227409
PSDs and aldosterone antagonists	ENSG00000111319	amiloride,triamterene	SCNN1A	12	6456009	6486896
PSDs and aldosterone antagonists	ENSG00000168447	amiloride,triamterene	SCNN1B	16	23289552	23392620
PSDs and aldosterone antagonists	ENSG00000151623	eplerenone,spironolactone	NR3C2	4	148999913	149365850
PSDs and aldosterone antagonists	ENSG00000166828	amiloride,triamterene	SCNN1G	16	23194036	23228204
PSDs and aldosterone antagonists	ENSG00000179142	spironolactone	CYP11B2	8	143991975	143999259
PSDs and aldosterone antagonists	ENSG00000148795	spironolactone	CYP17A1	10	104590288	104597290
PSDs and aldosterone antagonists	ENSG00000113580	spironolactone	NR3C1	5	142657496	142815077
Renin inhibitors	ENSG00000143839	aliskiren	REN	1	204123944	204135465
soluble guanylate cyclase stimulators	ENSG00000164116	riociguat	GUCY1A1	4	156587863	156653501
soluble guanylate cyclase stimulators	ENSG00000152402	riociguat	GUCY1A2	11	106544738	106889250
soluble guanylate cyclase stimulators	ENSG00000061918	riociguat	GUCY1B1	4	156680144	156728743
Thiazides and related diuretics	ENSG00000104267	chlorothiazide,diazoxide	CA2	8	86376081	86393722
Thiazides and related diuretics	ENSG00000070915	bendroflumethiazide，chlorothiazide，hydrochlorothiazide，indapamide，metolazone，polythiazide	SLC12A3	16	56899119	56949762
Thiazides and related diuretics	ENSG00000156113	bendroflumethiazide,hydrochlorothiazide	KCNMA1	10	78629359	79398353
Thiazides and related diuretics	ENSG00000022355	amobarbital,meprobamate	GABRA1	5	161274197	161326975
Thiazides and related diuretics	ENSG00000166206	meprobamate	GABRB3	15	26788693	27184686
Thiazides and related diuretics	ENSG00000163288	meprobamate	GABRB1	4	46995740	47428461
Thiazides and related diuretics	ENSG00000145864	meprobamate	GABRB2	5	160715436	160976050
Thiazides and related diuretics	ENSG00000163285	meprobamate	GABRG1	4	46037786	46126098
Thiazides and related diuretics	ENSG00000187730	meprobamate	GABRD	1	1950780	1962192
Thiazides and related diuretics	ENSG00000182256	meprobamate	GABRG3	15	27216429	27778373
Thiazides and related diuretics	ENSG00000113327	meprobamate	GABRG2	5	161494546	161582542
Thiazides and related diuretics	ENSG00000094755	meprobamate	GABRP	5	170190354	170241051
Thiazides and related diuretics	ENSG00000074410	hydroflumethiazide	CA12	15	63613577	63674360
Thiazides and related diuretics	ENSG00000167434	hydroflumethiazide	CA4	17	58227297	58248260
Vasodilator antihypertensives	ENSG00000136160	bosentan	EDNRB	13	78469616	78493903
Vasodilator antihypertensives	ENSG00000187486	diazoxide	KCNJ11	11	17407406	17410878
Vasodilator antihypertensives	ENSG00000133742	chlorothiazide,diazoxide	CA1	8	86239837	86291243
Vasodilator antihypertensives	ENSG00000131471	hydralazine	AOC3	17	41003201	41010147
Vasodilator antihypertensives	ENSG00000160013	iloprost	PTGIR	19	47123725	47128375
Vasodilator antihypertensives	ENSG00000169418	nitroprusside	NPR1	1	153651113	153666468
Vasodilator antihypertensives	ENSG00000138735	sildenafil,tadalafil	PDE5A	4	120415550	120550146
Vasodilator antihypertensives	ENSG00000151617	ambrisentan,bosentan,sitaxentan	EDNRA	4	148402069	148466106
Vasodilator antihypertensives	ENSG00000160951	iloprost	PTGER1	19	14583278	14586174
Vasodilator antihypertensives	ENSG00000069431	minoxidil	ABCC9	12	21950335	22094336
Vasodilator antihypertensives	ENSG00000100644	hydralazine	HIF1A	14	62162231	62214976
Vasodilator antihypertensives	ENSG00000102468	ketanserin	HTR2A	13	47405685	47471169
Vasodilator antihypertensives	ENSG00000121361	diazoxide	KCNJ8	12	21917889	21928515
Vasodilator antihypertensives	ENSG00000122884	hydralazine	P4HA1	10	74766975	74856732
Vasodilator antihypertensives	ENSG00000095303	minoxidil	PTGS1	9	125132824	125157982
Vasopressin antagonists	ENSG00000166148	tolvaptan,conivaptan	AVPR1A	12	63539014	63544722

### Sheet: Table S7
Gene	Tissue	Source	β	SE	P	Inv
ADRB2	Whole Blood	eQTLGen	0.000412357	0.0128087	0.974318	rs10045453,rs2082395,rs6580587,rs67003124,rs74609137
SLC12A2	Whole Blood	eQTLGen	0.0362907	0.0173364	0.0363207	rs10064802,rs115651588,rs1183069,rs11948128,rs146466483,rs17164458,rs17607088,rs17607500,rs17764730,rs374748,rs56131649,rs6595788,rs758180
CA2	Whole Blood	eQTLGen	0.00603668	0.00265226	0.0228427	rs10103501,rs10106855,rs111278894,rs111932118,rs112683554,rs113059647,rs113108500,rs113267638,rs113332552,rs113371920,rs113407898,rs117052373,rs117137425,rs117432176,rs117534687,rs117572958,rs117585492,rs117712440,rs11773973,rs11782151,rs118111345,rs12543946,rs1320771,rs13257749,rs13276511,rs13439382,rs139292203,rs141887100,rs142155368,rs142363703,rs143648905,rs144719203,rs144783391,rs145444797,r…
NISCH	Whole Blood	eQTLGen	-0.023784	0.020345	0.24239	rs1010552,rs17263770,rs17477867,rs187084,rs352156,rs4481150,rs613519,rs67767125,rs73072980
KCNH2	Whole Blood	eQTLGen	-0.0202988	0.0109528	0.0638411	rs10234348,rs112425461,rs116972354,rs11769256,rs11771844,rs144563033,rs17173658,rs17258862,rs1800781,rs2072412,rs2373961,rs3807375,rs57293996,rs62490440,rs73167625
ADRB1	Whole Blood	eQTLGen	0.00906077	0.00500543	0.0702665	rs1034257,rs117126153,rs117648943,rs238746,rs2927513,rs4917675,rs4917676,rs72823019,rs77030796,rs78983771
PTGIR	Whole Blood	eQTLGen	-0.00541923	0.00599831	0.366282	rs10413370,rs10417710,rs11672294,rs117440437,rs138937470,rs141156764,rs1433129,rs145413436,rs145743199,rs1566172,rs4325674,rs4578773,rs4803972,rs4803992,rs59161346,rs62134781,rs7259810,rs74804149,rs75660000,rs76308698,rs76507532
CACNA2D2	Whole Blood	eQTLGen	0.0442382	0.0148831	0.00295506	rs10446472,rs13067082,rs55672941,rs56176327,rs62260815,rs62262097,rs75848843
CACNA1C	Whole Blood	eQTLGen	0.0291729	0.0381294	0.444211	rs10505724
PDE5A	Whole Blood	eQTLGen	0.00288624	0.00759395	0.703893	rs10518336,rs111356964,rs113657852,rs11724758,rs11732403,rs149189299,rs1566784,rs17364898,rs186002818,rs187690620,rs2125574,rs34984462,rs72680979,rs878374
KCNMA1	Whole Blood	eQTLGen	0.00238476	0.00489885	0.626401	rs10740466,rs11002163,rs11002281,rs111699929,rs112294447,rs11592934,rs11595337,rs116962321,rs117250558,rs117530132,rs117657808,rs117886932,rs118097930,rs11813909,rs141561858,rs142355325,rs144554031,rs146930710,rs1567999,rs1609790,rs16935116,rs184816331,rs2579161,rs2619649,rs35788,rs42311,rs42455,rs4980149,rs61854669,rs61856121,rs669069,rs697171,rs7072185,rs71475648,rs72813416,rs73291804,rs745402,…
CACNB3	Whole Blood	eQTLGen	0.0352499	0.0110075	0.00136307	rs10875935,rs11168814,rs116980141,rs116982128,rs12814893,rs12829842,rs140659139,rs141259196,rs141415801,rs146336654,rs149073362,rs17240337,rs2070615,rs2934999,rs34159160,rs35266792,rs55770587,rs73112192,rs74320200,rs7488343,rs74961254,rs833836,rs855723,rs876333,rs9706255
SLC18A2	Whole Blood	eQTLGen	-0.00124685	0.0060153	0.835791	rs10886054,rs11197936,rs117708288,rs181511,rs2429367,rs363294,rs363336,rs363373,rs72825513,rs79731304
CACNB2	Whole Blood	eQTLGen	-0.0163789	0.0115066	0.15461	rs11014266,rs11540308,rs144911456,rs182604618,rs2480316,rs4350266,rs45593736,rs7076100,rs72787951,rs77700257
SLC12A1	Whole Blood	eQTLGen	-0.00245133	0.00209333	0.241593	rs111248339,rs11631110,rs11636115,rs117259686,rs118074962,rs12906886,rs12910434,rs12912107,rs143560027,rs144571319,rs149737692,rs150884501,rs16960972,rs17352162,rs17418381,rs183826401,rs191944089,rs2413891,rs2934193,rs34696223,rs35107005,rs58897738,rs6493333,rs673686,rs72739859,rs72741915,rs785016,rs79943855,rs930017
CACNA1H	Whole Blood	eQTLGen	0.0102702	0.00789459	0.193287	rs111903030,rs117177120,rs12051002,rs35198836,rs77309587,rs9935079
ADRA2A	Whole Blood	eQTLGen	-0.0484723	0.0363371	0.182216	rs11195432
SLC12A4	Whole Blood	eQTLGen	-0.151488	0.0237329	1.73601e-10	rs112192397,rs141278110,rs144029258,rs145157356,rs145443574,rs2307022,rs255052,rs35356834,rs6499120,rs67483828,rs73558865,rs74453343,rs79327462,rs9674089
CPT1A	Whole Blood	eQTLGen	0.0673305	0.0182336	0.000221917	rs11228197,rs11228225,rs11228372,rs11603630,rs117541821,rs118098503,rs141570922,rs149621134,rs150230224,rs17882132,rs191844648,rs2186937,rs3018712,rs34537179,rs573267,rs7107682,rs75022915,rs80118237,rs97411
PPARG	Whole Blood	eQTLGen	-0.0220361	0.00824851	0.00755081	rs113462615,rs114975640,rs11718084,rs1175545,rs12636458,rs146058284,rs149549882,rs150535373,rs150543098,rs167467,rs1699346,rs17279604,rs2271209,rs2344825,rs2618401,rs2972165,rs3112394,rs35240997,rs3729931,rs3864029,rs3894895,rs392394,rs4684858,rs62242087,rs77514465,rs79310821,rs79318175,rs80057172,rs9809905
CPT2	Whole Blood	eQTLGen	0.00758497	0.00593833	0.2015	rs11581518,rs12130482,rs12140961,rs1288491,rs150036320,rs55789815,rs72670893,rs77355393,rs78117157
CACNA1I	Whole Blood	eQTLGen	0.00735995	0.010347	0.476889	rs117655683,rs2092179,rs2294368,rs3747179
SCNN1D	Whole Blood	eQTLGen	-0.0407207	0.0209958	0.052444	rs11804831,rs12062042,rs142557804,rs2275915,rs6662635,rs7519837
CACNB4	Whole Blood	eQTLGen	-0.00856788	0.0149732	0.567177	rs12468231,rs13390828,rs13397977,rs150487920,rs17398773,rs58147624,rs74527227,rs7597215,rs7602715,rs76565843
SCNN1A	Whole Blood	eQTLGen	0.0042957	0.0249694	0.863407	rs1800693,rs4764587,rs73048428,rs7963228
KCNJ11	Whole Blood	eQTLGen	0.0127809	0.010239	0.21194	rs2074310,rs35933265
CACNA1D	Whole Blood	eQTLGen	0.00501642	0.0174645	0.773932	rs2612015,rs312482,rs9830632
GABRD	Whole Blood	eQTLGen	0.0172414	0.0126147	0.171696	rs2803322,rs6663186
SLC12A3	Whole Blood	eQTLGen	-0.0455493	0.0125539	0.000285288	rs28514610,rs56228609,rs955513
NR3C2	Whole Blood	eQTLGen	0.0288951	0.0212725	0.174357	rs2883879,rs6817545
ACE	Whole Blood	eQTLGen	-0.00186249	0.0255517	0.941893	rs4277405
CPT1B	Whole Blood	eQTLGen	0.00824414	0.00354491	0.0200387	rs1003322,rs112430043,rs117637509,rs12163404,rs131756,rs140523,rs149335244,rs2281439,rs2516557,rs3213444,rs5770775,rs6010023,rs6010039,rs6151415,rs62239544,rs78370373,rs8137478,rs9968024
PTGS1	Whole Blood	eQTLGen	0.00301542	0.0117605	0.79764	rs10306135,rs183711419,rs35918962,rs62575596
CACNG6	Whole Blood	eQTLGen	0.00200301	0.0176867	0.909833	rs10406238,rs2433724,rs28620610,rs442126,rs612529
ADORA1	Whole Blood	eQTLGen	-0.00838488	0.00330261	0.0111212	rs1046542,rs10920555,rs10920581,rs111467700,rs112239921,rs115489487,rs11585881,rs116600348,rs12143879,rs12161235,rs138315843,rs140752565,rs144654447,rs184085515,rs3753474,rs3766565,rs58592594,rs60532472,rs74789139,rs75683960,rs76868233,rs77452745,rs782807,rs79483487,rs872129
SLC16A1	Whole Blood	eQTLGen	-0.00638072	0.0109323	0.559451	rs10494151,rs113611139,rs17496221,rs192526195,rs7169,rs74862275
LTA4H	Whole Blood	eQTLGen	0.00325812	0.0021002	0.120822	rs10507068,rs10745746,rs10777751,rs10859925,rs10859969,rs10859980,rs10859998,rs111328142,rs112069286,rs11612530,rs116843305,rs116853276,rs116883244,rs117154391,rs117230944,rs117433948,rs117969254,rs11837995,rs12819813,rs12822149,rs1362952,rs139434084,rs140590723,rs140646857,rs141182257,rs141785758,rs144419666,rs147284847,rs147948747,rs148206951,rs148812921,rs148879093,rs149217739,rs149868817,rs15…
P4HA1	Whole Blood	eQTLGen	0.039601	0.0124646	0.00148762	rs11000723,rs4506555,rs6480668
CHRNA10	Whole Blood	eQTLGen	0.00298536	0.0134513	0.824362	rs11029446,rs2231532,rs2231546,rs55719530
HIF1A	Whole Blood	eQTLGen	-0.00705528	0.0169409	0.677069	rs111522409,rs117934878,rs12147749,rs2253926,rs3783765
CACNA2D3	Whole Blood	eQTLGen	-0.0116528	0.00797688	0.144063	rs113400004,rs11707318,rs151281593,rs17319204,rs1870814,rs188620328,rs2122563,rs2222071,rs2951878,rs358045,rs73065608,rs73077531,rs73079516,rs77079397,rs78149999
MME	Whole Blood	eQTLGen	0.0135364	0.00994843	0.173623	rs113409358,rs115301256,rs115551052,rs11719420,rs11928393,rs4553943,rs61057682,rs77701539,rs940895
CACNA1E	Whole Blood	eQTLGen	-0.000307002	0.00727255	0.966328	rs114333158,rs114934389,rs12064017,rs13375110,rs141582054,rs143433460,rs17462029,rs4652656,rs531613,rs60434773,rs643834,rs6685263,rs7515165,rs75415370,rs76733547,rs80046889,rs80231151
PTGS2	Whole Blood	eQTLGen	0.00596167	0.00396893	0.133075	rs115213981,rs17602058,rs180747875,rs189129754,rs2205898,rs2273169,rs4648268,rs5275,rs6675261,rs6695515,rs689470,rs75537706,rs75605292,rs80251741
MTOR	Whole Blood	eQTLGen	-0.0657291	0.00740406	6.84153e-19	rs115259480,rs12138357,rs137896651,rs140155847,rs146105300,rs17235675,rs2748881,rs2982376,rs3123599,rs41274510,rs4845985,rs78022785,rs78319837
ALPL	Whole Blood	eQTLGen	-0.00481253	0.0395608	0.903177	rs11583425,rs1256331,rs150211890,rs1697414,rs61778395,rs72659192,rs885813,rs947333,rs975000
MMP9	Whole Blood	eQTLGen	0.0115109	0.0120163	0.338096	rs117191103,rs13925,rs148773337,rs16990951,rs1805088,rs6073995,rs6074044,rs6094239,rs6104500,rs75193673,rs77797882
CALM1	Whole Blood	eQTLGen	-0.00501383	0.0082153	0.54166	rs117948047,rs145484855,rs146377898,rs2401884,rs61986783,rs7150626,rs72699175,rs75561601,rs76517350
PDE4B	Whole Blood	eQTLGen	-0.0467928	0.0199166	0.0188017	rs12128881,rs146737623,rs3117477,rs4509557,rs532976,rs75314644
CACNA1A	Whole Blood	eQTLGen	-0.00532116	0.0274546	0.846319	rs12462025,rs1865032,rs7247714,rs8111576
CACNA2D4	Whole Blood	eQTLGen	-0.00183232	0.0195008	0.92514	rs12826079,rs2286377
CA4	Whole Blood	eQTLGen	0.0224891	0.00746284	0.00258268	rs12950940,rs34820870,rs7216904,rs7221641
CACNG8	Whole Blood	eQTLGen	0.052284	0.0210695	0.013083	rs12978612
ADORA2A	Whole Blood	eQTLGen	0.0371748	0.0184331	0.0437227	rs149161616,rs16978651,rs34286685,rs4822502,rs8136239
GUCY1A1	Whole Blood	eQTLGen	-0.0294578	0.00985679	0.0028028	rs1601026,rs3796585,rs72685775,rs7685675,rs7697707
CYP17A1	Whole Blood	eQTLGen	-0.012135	0.018301	0.50728	rs284856,rs61869770,rs7896519
NR3C1	Whole Blood	eQTLGen	-0.0440687	0.0229268	0.054587	rs2963155,rs4912908
ADRA2C	Cells Cultured fibroblasts	GTEx	-0.00768789	0.00549434	0.161741	rs183935788,rs4974761
ADRA2C	Artery Aorta	GTEx	-0.0109086	0.01049	0.298386	rs2857968
ADRA1B	Cells Cultured fibroblasts	GTEx	-0.00840266	0.00626515	0.179864	rs13355612,rs34428611
GABRP	Heart Atrial Appendage	GTEx	-0.00782837	0.00509146	0.124159	rs10036156
GABRP	Heart Left Ventricle	GTEx	-0.00183525	0.00627845	0.77005	rs3792811
GABRP	Adipose Visceral Omentum	GTEx	-0.00425087	0.00544415	0.434911	rs984535
ADRB2	Heart Atrial Appendage	GTEx	-0.0137169	0.00519907	0.00833143	rs2400645
ADRB2	Cells Cultured fibroblasts	GTEx	0.00292271	0.00673967	0.664537	rs10042466,rs7720732
SCNN1B	Adipose Subcutaneous	GTEx	0.00301226	0.0113414	0.790548	rs1004749
PTGIR	Heart Atrial Appendage	GTEx	0.00318328	0.00979569	0.745206	rs1124638
GABRB2	Adipose Subcutaneous	GTEx	-0.00293767	0.00635047	0.643657	rs72807449
GABRB2	Muscle Skeletal	GTEx	-0.00211934	0.00560106	0.705147	rs10069900
CA2	Muscle Skeletal	GTEx	-0.00111313	0.0107204	0.917302	rs10087278
ADRA1A	Cells Cultured fibroblasts	GTEx	0.00164272	0.00352133	0.640854	rs10096064
ADRA1A	Adipose Subcutaneous	GTEx	-0.00145004	0.00357067	0.684671	rs117380715,rs117742110,rs13258346,rs574647
ADRA1A	Muscle Skeletal	GTEx	-0.00813512	0.00564536	0.149577	rs17055703
ADRA1A	Artery Tibial	GTEx	-0.00570989	0.00743542	0.442529	rs62494676
ADRA1A	Adipose Visceral Omentum	GTEx	-0.00131413	0.00269136	0.625353	rs117380715,rs13258346,rs571857
NISCH	Heart Atrial Appendage	GTEx	-0.00584342	0.00756284	0.43973	rs1011063,rs138413144
NISCH	Heart Left Ventricle	GTEx	-0.00320491	0.0118794	0.787323	rs729555
SLC12A2	Cells Cultured fibroblasts	GTEx	-0.0326791	0.00907839	0.000318629	rs56718459
SLC12A2	Muscle Skeletal	GTEx	0.0137006	0.010662	0.198794	rs73337363
SLC12A2	Artery Tibial	GTEx	0.0135292	0.006335	0.0327096	rs17164427,rs17164427,rs4276454,rs4495230
EDNRA	Heart Left Ventricle	GTEx	0.0113269	0.00529753	0.0325055	rs10519886
CACNB2	Cells Cultured fibroblasts	GTEx	0.0380014	0.014202	0.00745548	rs11012833
CACNB2	Muscle Skeletal	GTEx	-0.00578226	0.00275209	0.0356374	rs11014284,rs1969897,rs61842677
KCNJ11	Muscle Skeletal	GTEx	0.0115255	0.0152244	0.449025	rs7118875
KCNJ11	Heart Left Ventricle	GTEx	-0.000243317	0.0135297	0.985652	rs10766395
KCNJ11	Artery Tibial	GTEx	-0.000288922	0.0028423	0.919034	rs11827039,rs2285676,rs4148642,rs4757496
KCNJ11	Artery Aorta	GTEx	0.000659516	0.00311018	0.832068	rs2285676,rs4757511
KCNJ11	Liver	GTEx	0.000574885	0.00654364	0.929993	rs739688
CPT2	Adipose Subcutaneous	GTEx	0.0125407	0.0139266	0.367864	rs7539949
CPT2	Artery Tibial	GTEx	0.00558781	0.00951911	0.557197	rs11578832
KCNMA1	Heart Atrial Appendage	GTEx	0.000849853	0.00457312	0.852573	rs2176283
KCNMA1	Cells Cultured fibroblasts	GTEx	0.000142605	0.00447752	0.974592	rs10824509,rs71475646
KCNMA1	Adipose Subcutaneous	GTEx	0.000540327	0.00687584	0.937364	rs2670115
KCNMA1	Muscle Skeletal	GTEx	-0.00642821	0.0076865	0.402987	rs816850
KCNMA1	Heart Left Ventricle	GTEx	0.000838069	0.00450971	0.852573	rs2176283
KCNMA1	Whole Blood	GTEx	-0.0062778	0.00414395	0.12979	rs11593652,rs42311,rs74504208,rs79711126,rs816867
KCNMA1	Adipose Visceral Omentum	GTEx	-0.00577411	0.00373956	0.122573	rs67010620,rs816868
KCNMA1	Liver	GTEx	0.00639876	0.00564454	0.256954	rs561861
CACNB3	Heart Atrial Appendage	GTEx	0.0465671	0.0101245	4.23573e-06	rs150857355
CACNB3	Cells Cultured fibroblasts	GTEx	0.0346735	0.00475762	3.14628e-13	rs11168758,rs150857355,rs34014405
CACNB3	Adipose Subcutaneous	GTEx	0.0359786	0.00555677	9.49823e-11	rs117960076,rs150857355,rs34014405
CACNB3	Artery Tibial	GTEx	0.0319228	0.00541595	3.76428e-09	rs10875878,rs150857355,rs34014405
CACNB3	Artery Aorta	GTEx	0.0456414	0.00992319	4.23573e-06	rs150857355
CACNB3	Whole Blood	GTEx	0.0212641	0.00663861	0.00135958	rs150857355,rs34014405
CACNB3	Adipose Visceral Omentum	GTEx	0.0439472	0.00955486	4.23573e-06	rs150857355
ADRA2A	Heart Left Ventricle	GTEx	0.0112723	0.00626222	0.0718531	rs7080808
ADRA2A	Artery Tibial	GTEx	0.0221683	0.00493843	7.15788e-06	rs1343449,rs4918605
AGTR1	Heart Atrial Appendage	GTEx	0.00406994	0.00521019	0.434714	rs3772633
AGTR1	Cells Cultured fibroblasts	GTEx	-0.00591508	0.00416301	0.155356	rs275713
AGTR1	Adipose Subcutaneous	GTEx	-0.0111727	0.0117813	0.342952	rs275681
AGTR1	Artery Tibial	GTEx	-0.00389929	0.00888945	0.660921	rs275692
CACNA1C	Artery Tibial	GTEx	0.000442657	0.0118843	0.970288	rs2283275
CACNA1G	Cells Cultured fibroblasts	GTEx	0.0415732	0.00688656	1.57135e-09	rs143725319,rs8076632
GABRA4	Heart Left Ventricle	GTEx	0.0175145	0.00978549	0.0734791	rs3762607
SCNN1D	Heart Atrial Appendage	GTEx	0.0133373	0.00865724	0.123415	rs139183246
SCNN1D	Adipose Subcutaneous	GTEx	0.0193201	0.013708	0.158714	rs147007260
SCNN1D	Muscle Skeletal	GTEx	0.00736956	0.0173225	0.670521	rs113867217
SCNN1D	Heart Left Ventricle	GTEx	0.0160127	0.0113613	0.158714	rs147007260
SCNN1D	Artery Tibial	GTEx	0.00519751	0.009919	0.600282	rs58785846,rs74340666
SCNN1D	Artery Aorta	GTEx	0.00402903	0.00947042	0.670521	rs113867217
CACNA1H	Artery Tibial	GTEx	0.0107919	0.00847196	0.202723	rs117177120,rs35198836
CACNA1H	Adipose Visceral Omentum	GTEx	0.00580918	0.0112711	0.606271	rs117177120
PPARG	Heart Atrial Appendage	GTEx	0.0186949	0.00807974	0.0206788	rs2920502
KCNH2	Artery Tibial	GTEx	0.0235444	0.00737459	0.00140978	rs882156
KCNH2	Artery Aorta	GTEx	0.0103045	0.00320386	0.00129862	rs2968862
CACNA1S	Artery Tibial	GTEx	0.00334	0.00555629	0.54776	rs58258683,rs6427868,rs7513829
GABRB3	Heart Atrial Appendage	GTEx	-0.000892706	0.00947617	0.924946	rs8178979
GABRB3	Cells Cultured fibroblasts	GTEx	0.00157025	0.00279351	0.574042	rs61998701
GABRB3	Adipose Subcutaneous	GTEx	0.00305525	0.00272882	0.262874	rs12148310,rs8032744
GABRB3	Heart Left Ventricle	GTEx	0.00251447	0.00391573	0.520779	rs12148310
GABRB3	Artery Tibial	GTEx	0.00272682	0.00241358	0.258568	rs12148310,rs8032744
GABRB3	Artery Aorta	GTEx	0.00179703	0.00279848	0.520779	rs12148310
GABRB3	Adipose Visceral Omentum	GTEx	0.00166793	0.00296728	0.574042	rs61998701
GABRB3	Artery Coronary	GTEx	0.00207051	0.00322437	0.520779	rs12148310
ACE	Cells Cultured fibroblasts	GTEx	0.000624415	0.00687434	0.927626	rs4291
ACE	Adipose Subcutaneous	GTEx	0.00108757	0.0124449	0.930361	rs4308
ACE	Muscle Skeletal	GTEx	-0.00305752	0.0408897	0.940394	rs56245266,rs73330068
ACE	Heart Left Ventricle	GTEx	0.0420232	0.0466489	0.367674	rs56245266,rs7219157
SLC12A5	Adipose Subcutaneous	GTEx	0.0111496	0.00298617	0.000188647	rs12481282,rs3918270
SLC12A5	Artery Aorta	GTEx	0.0144136	0.00385205	0.000182713	rs2274755
SLC12A5	Adipose Visceral Omentum	GTEx	0.0131386	0.00349813	0.000172725	rs17577
SLC12A5	Artery Coronary	GTEx	0.0122845	0.00326323	0.000166865	rs13925
SLC12A4	Cells Cultured fibroblasts	GTEx	0.0198594	0.00819611	0.0153919	rs141991634,rs1476306,rs28587148
SLC12A4	Adipose Subcutaneous	GTEx	0.0234207	0.0134597	0.0818482	rs7189381
SLC12A4	Whole Blood	GTEx	-0.0548311	0.0107831	3.67823e-07	rs13816,rs9940665
PDE5A	Muscle Skeletal	GTEx	-0.0121214	0.0169138	0.473584	rs62321169
PDE5A	Artery Aorta	GTEx	0.0170636	0.00860764	0.0474364	rs1393966,rs17006665
AOC3	Artery Tibial	GTEx	-0.00369715	0.0890314	0.966876	rs140040233
SLC12A1	Whole Blood	GTEx	-0.00205064	0.00168889	0.224674	rs149737692,rs2413891,rs4775770,rs74011998,rs74651962,rs74823554
GABRA2	Adipose Subcutaneous	GTEx	0.0086561	0.007063	0.220366	rs73241837
GABRA2	Artery Tibial	GTEx	0.00254113	0.0049281	0.606106	rs62302688
CACNA2D2	Cells Cultured fibroblasts	GTEx	-0.00388881	0.00511732	0.447296	rs77217288
CACNA2D2	Liver	GTEx	-0.00189063	0.00482263	0.695033	rs4141060
CACNA2D1	Cells Cultured fibroblasts	GTEx	-0.0100702	0.00807293	0.212251	rs2368017
CACNA2D1	Adipose Subcutaneous	GTEx	-0.014325	0.00697348	0.0399558	rs60405751,rs7357288
ADRB1	Muscle Skeletal	GTEx	-0.00899354	0.00694907	0.195594	rs7921036
ADRB1	Whole Blood	GTEx	0.00897186	0.00463061	0.052683	rs4918889,rs72823013
CACNG1	Muscle Skeletal	GTEx	0.00425935	0.00982682	0.664694	rs2684
SCNN1A	Cells Cultured fibroblasts	GTEx	0.0295122	0.0142921	0.0389299	rs3759324
CPT1A	Cells Cultured fibroblasts	GTEx	0.0318521	0.00800829	6.96749e-05	rs3922501
GABRB1	Heart Left Ventricle	GTEx	0.0178478	0.00775221	0.0213193	rs3934675
CA12	Cells Cultured fibroblasts	GTEx	-0.001976	0.00608789	0.7455	rs35474601,rs61732378
CA12	Adipose Subcutaneous	GTEx	-0.0157008	0.00908172	0.0838394	rs11631391
SLC16A1	Artery Tibial	GTEx	0.0111082	0.00980343	0.257174	rs773439
SLC16A1	Cells Cultured fibroblasts	GTEx	-0.0669457	0.0221952	0.00255942	rs41283088
GUCY1A1	Heart Atrial Appendage	GTEx	-0.00545151	0.00890725	0.540518	rs62328566
GUCY1A1	Artery Tibial	GTEx	-0.0156765	0.016374	0.338365	rs34914832
GUCY1A1	Artery Aorta	GTEx	0.00113749	0.00445887	0.79864	rs13122696,rs17033041
GUCY1A1	Cells Cultured fibroblasts	GTEx	0.0108239	0.00600702	0.0715658	rs28437341
PTGS1	Heart Atrial Appendage	GTEx	0.00300628	0.00645961	0.641648	rs10306146
PTGS1	Artery Coronary	GTEx	0.00234537	0.00470212	0.617927	rs10306152
PTGS1	Artery Tibial	GTEx	0.00407583	0.00817143	0.617927	rs10306152
PTGS1	Artery Aorta	GTEx	0.00156207	0.00360964	0.665197	rs10306155
PTGS1	Cells Cultured fibroblasts	GTEx	-0.000900455	0.00981775	0.926923	rs62575596
CACNA1A	Cells Cultured fibroblasts	GTEx	0.00338869	0.00317185	0.285357	rs10414639,rs12460146,rs575106
CACNA2D3	Cells Cultured fibroblasts	GTEx	0.0231723	0.00619356	0.00018303	rs358498
CACNA2D3	Heart Left Ventricle	GTEx	0.0189216	0.0118177	0.109348	rs114218694
CACNA2D3	Muscle Skeletal	GTEx	0.000616193	0.00555966	0.911749	rs12629593,rs4465975
AVPR1A	Artery Tibial	GTEx	0.0182346	0.0109869	0.0969804	rs4086187
CACNG4	Adipose Visceral Omentum	GTEx	0.0145083	0.00842564	0.0850839	rs1109086
CACNG4	Muscle Skeletal	GTEx	-0.000602557	0.00302163	0.841939	rs17699284
HTR2A	Artery Tibial	GTEx	-0.00763143	0.0047948	0.111473	rs35148622,rs73180363
HTR2A	Artery Aorta	GTEx	-0.00432875	0.00299024	0.147721	rs1216958,rs34818237,rs9591058
HTR2A	Adipose Subcutaneous	GTEx	-0.0102112	0.00927602	0.270976	rs34997733
KCNA1	Artery Aorta	GTEx	-0.019978	0.00580961	0.000584326	rs111668416
KCNA1	Adipose Subcutaneous	GTEx	-0.00671433	0.00720896	0.351654	rs6489593
GUCY1B1	Artery Tibial	GTEx	-0.0139114	0.0104441	0.182863	rs1947654
GUCY1B1	Artery Aorta	GTEx	0.00295146	0.00774848	0.703271	rs114572299
GUCY1B1	Cells Cultured fibroblasts	GTEx	0.0108244	0.00600731	0.0715658	rs28437341
MME	Cells Cultured fibroblasts	GTEx	-0.0332865	0.0104213	0.00140274	rs115116800
CPT1B	Artery Coronary	GTEx	0.00942766	0.00440078	0.0321716	rs131756,rs5770922
CPT1B	Artery Tibial	GTEx	0.00680178	0.0031513	0.0308961	rs131756,rs131807,rs3213445
CPT1B	Artery Aorta	GTEx	0.0062466	0.00296943	0.0354101	rs131756,rs5770922
CPT1B	Cells Cultured fibroblasts	GTEx	0.00815275	0.00395285	0.0391601	rs117323981,rs131756
CPT1B	Adipose Visceral Omentum	GTEx	0.00675341	0.0035957	0.0603552	rs117323981,rs131756,rs131807
CPT1B	Heart Left Ventricle	GTEx	0.00468582	0.0118316	0.692074	rs131758
CPT1B	Adipose Subcutaneous	GTEx	0.00762054	0.00367926	0.038339	rs117323981,rs131756
CPT1B	Muscle Skeletal	GTEx	0.0111565	0.00666337	0.0940718	rs470117
CPT1B	Liver	GTEx	0.00611557	0.00310382	0.0487997	rs131756,rs5770922
CPT1B	Whole Blood	GTEx	0.00500615	0.00252354	0.0472806	rs131756,rs131807,rs3213444,rs5770775,rs8137478
CHRNA3	Muscle Skeletal	GTEx	0.000800751	0.00211885	0.705492	rs117189732,rs1994017,rs2292117
MMP9	Cells Cultured fibroblasts	GTEx	-0.0355159	0.00755507	2.58968e-06	rs6017721
LTA4H	Artery Tibial	GTEx	-0.00691851	0.00851874	0.416705	rs74457637
LTA4H	Cells Cultured fibroblasts	GTEx	0.0161206	0.0166229	0.332153	rs6538697
LTA4H	Adipose Visceral Omentum	GTEx	0.000623703	0.0104459	0.952388	rs2660848
LTA4H	Adipose Subcutaneous	GTEx	-0.00829958	0.010289	0.419872	rs74966034
LTA4H	Muscle Skeletal	GTEx	-0.00086767	0.00498295	0.861765	rs2540487,rs74457637
LTA4H	Whole Blood	GTEx	0.00797322	0.00987129	0.419253	rs73375199
CACNA2D4	Heart Atrial Appendage	GTEx	-0.00206268	0.00811862	0.799444	rs968422
CACNA2D4	Cells Cultured fibroblasts	GTEx	-0.00209563	0.00824833	0.799444	rs968422
CACNA2D4	Adipose Subcutaneous	GTEx	-0.00238861	0.00940147	0.799444	rs968422
CACNG6	Adipose Subcutaneous	GTEx	0.00603305	0.00460743	0.190393	rs287137
CACNG6	Muscle Skeletal	GTEx	0.00461469	0.0114257	0.686296	rs251850
HTR1B	Artery Tibial	GTEx	0.0130168	0.00678403	0.0550175	rs1213369,rs12214872
CHRNA10	Muscle Skeletal	GTEx	-0.0156838	0.00903961	0.0827384	rs12295405,rs61878501
ALPL	Cells Cultured fibroblasts	GTEx	0.0281589	0.00461585	1.05748e-09	rs1256327,rs6696066
ABCC9	Artery Tibial	GTEx	0.00645711	0.0128793	0.616121	rs1283808
CALM1	Cells Cultured fibroblasts	GTEx	-0.00746503	0.0212468	0.725327	rs7150626
CALM1	Adipose Subcutaneous	GTEx	-0.00527816	0.0150226	0.725327	rs7150626
MTOR	Whole Blood	GTEx	-0.0814906	0.009485	8.58234e-18	rs2295079
CACNG8	Adipose Visceral Omentum	GTEx	0.00874529	0.00667876	0.190393	rs287137
CACNG8	Muscle Skeletal	GTEx	0.00783583	0.00421207	0.0628391	rs35522708,rs456034
ADORA2A	Whole Blood	GTEx	0.0332599	0.0095548	0.000499624	rs4822503,rs62234053
ADORA1	Cells Cultured fibroblasts	GTEx	0.0133768	0.00633079	0.034603	rs872129
ADORA1	Whole Blood	GTEx	-0.00843219	0.00353501	0.0170633	rs6696205
HIF1A	Artery Tibial	GTEx	-0.0235158	0.0119054	0.0482434	rs56265448

### Sheet: Table S8
Coloc.abf
Gene	Tissue	Source	Nsnps	PP.H0.abf	PP.H1.abf	PP.H2.abf	PP.H3.abf	PP.H4.abf
CACNA1G	Cells_Cultured_fibroblasts	GTEx	1522	4.19956e-07	0.000493254	2.61205e-05	0.0297098	0.96977
eCAVIAR
Gene	Tissue	SNP	CLPP
MMP9	Cells_Cultured_fibroblasts	rs56242234	0.0580667

### Sheet: Table S9
CACNA1G gene expression -> SHBG(GCST90012110)
Method	β	SE	P
IVW	-0.0217954	0.0030078	4.28294e-13
SHBG(GCST90012110) -> eBMD
Method	β	SE	P
Weighted median	-0.134389	0.0139775	6.93211e-22
IVW	-0.172645	0.0187588	3.46724e-20
MR-Egger	-0.13603	0.0282751	1.50234e-06
(intercept) MR-Egger			0.0836798
MMP9 gene expression -> Alkaline Phosphatase(GCST90013406)
Wald-ratio	0.00798608	0.000945351	2.96987e-17
Alkaline Phosphatase(GCST90013406) -> eBMD
Weighted median	-0.000236684	0.0555789	0.996602
IVW	0.143746	0.115708	0.214119
MR-Egger	0.774665	0.18012	1.70165e-05
(intercept) MR-Egger			5.52116e-06
